# Polygenic risk scores based on European GWAS correlate to disease prevalence differences around the world

**DOI:** 10.1101/2021.11.13.21265898

**Authors:** Pritesh R Jain, Myson Burch, Melanie Martinez, Pablo Mir, Jakub Fichna, Cezary Zekanowski, Renata Rizzo, Zeynep Tümer, Csaba Barta, Evangelia Yannaki, John Stamatoyannopoulos, Petros Drineas, Peristera Paschou

## Abstract

**Background:** Complex disorders are caused by a combination of genetic, environmental and lifestyle factors, and their prevalence can vary greatly across different populations. Genome wide association studies (GWAS) can help identify common variants that underlie disease risk. However, despite their increasing number, the vast majority of studies focuses on European populations, leading to questions regarding the transferability of findings to non-Europeans. Here, we investigated whether polygenic risk scores (PRS) based on European GWAS correlate to disease prevalence within Europe and around the world.

**Results:** GWAS summary statistics of 20 different disorders were used to estimate PRS in nine European and 24 worldwide reference populations. We estimated the correlation between average genetic risk for each of the 20 disorders and their prevalence in Europe and around the world. A clear variation in genetic risk was observed based on ancestry and we identified populations that have a higher genetic liability for developing certain disorders both within European and global regions. We also found significant correlations between worldwide disease prevalence and PRS for 13 of the studied disorders with obesity genetic risk having the highest correlation to disease prevalence. For these 13 disorders we also found that the loci used in PRS are significantly more conserved across the different populations compared to randomly selected SNPs as revealed by Fst and linkage disequilibrium structure.

**Conclusion:** Our results show that PRS of world populations calculated based on European GWAS data can significantly capture differences in disease risk and identify populations with the highest genetic liability to develop various conditions. Our findings point to the potential transferability of European-based GWAS results to non-European populations and provide further support for the validity of GWAS.
