## Additional file 1 for "Polygenic risk scores based on European GWAS correlate to disease prevalence differences around the world"

### Sheet: p < 5E-08
Disorders	Africans	Europeans	South Asians	East Asians	Admixed Americans
Coronary Artery Disease	55	33	37	43	33
Alzheimer’s Disease	31	18	19	27	19
Parkinson’s Disease	33	22	24	25	23
Type 2 Diabetes	425	140	146	360	149
Obesity	30	17	17	23	16
Poly Cystic Ovarian Syndrome	0	0	0	0	0
Chronic Kidney Disease	34	17	17	27	19
Asthma	495	160	195	394	174
Type 1 Diabetes	48	26	29	39	28
Psoriasis	43	32	34	43	33
Rheumatoid Arthritis	112	70	72	81	71
Inflammatory Bowel Disease	251	103	125	195	118
Crohn’s Disease	203	92	108	200	105
Multiple Sclerosis	26	23	22	24	23
Attention Deficit/Hyperactivity Disorder	5	3	3	3	3
Anxiety Disorder	0	0	0	0	0
Autism Spectrum Disorder	2	2	2	2	2
Bipolar Disorder	4	3	3	3	3
Schizophrenia	386	195	203	224	199
Major Depressive Disorder	2	1	1	2	1

### Sheet: p < 5E-05
Disorders	Africans	Europeans	South Asians	East Asians	Admixed Americans
Coronary Artery Disease	244	150	157	183	156
Alzheimer’s Disease	147	63	66	115	68
Parkinson’s Disease	140	78	80	89	82
Type 2 Diabetes	1233	425	468	899	461
Obesity	114	74	75	93	75
Poly Cystic Ovarian Syndrome	35	21	21	115	22
Chronic Kidney Disease	138	86	92	147	89
Asthma	1195	495	571	917	529
Type 1 Diabetes	123	68	76	115	72
Psoriasis	134	74	80	127	78
Rheumatoid Arthritis	388	163	168	333	167
Inflammatory Bowel Disease	674	333	369	781	360
Crohn’s Disease	609	281	329	557	312
Multiple Sclerosis	112	86	86	92	88
Attention Deficit/Hyperactivity Disorder	205	121	122	143	125
Anxiety Disorder	24	23	22	24	23
Autism Spectrum Disorder	85	59	62	101	62
Bipolar Disorder	225	137	140	303	139
Schizophrenia	2003	929	998	1319	968
Major Depressive Disorder	115	64	65	137	66

### Sheet: p < 0.001
Disorders	Africans	Europeans	South Asians	East Asians	Admixed Americans
Coronary Artery Disease	832	523	550	697	538
Alzheimer’s Disease	798	373	392	618	385
Parkinson’s Disease	779	391	426	530	399
Type 2 Diabetes	3282	1288	1389	2852	1368
Obesity	545	348	360	429	364
Poly Cystic Ovarian Syndrome	404	278	289	431	285
Chronic Kidney Disease	957	560	582	873	572
Asthma	3007	1339	1490	2307	1411
Type 1 Diabetes	233	147	158	212	155
Psoriasis	243	150	158	218	153
Rheumatoid Arthritis	838	459	536	813	472
Inflammatory Bowel Disease	2053	1044	1135	2006	1103
Crohn’s Disease	1763	896	1029	1753	932
Multiple Sclerosis	353	281	290	304	288
Attention Deficit/Hyperactivity Disorder	1089	624	652	1100	647
Anxiety Disorder	370	272	278	297	273
Autism Spectrum Disorder	695	443	474	824	458
Bipolar Disorder	1469	786	842	1692	821
Schizophrenia	5677	2529	2734	4543	2659
Major Depressive Disorder	917	459	497	893	482

### Sheet: p < 0.01
Disorders	Africans	Europeans	South Asians	East Asians	Admixed Americans
Coronary Artery Disease	3975	2332	2445	3640	2409
Alzheimer’s Disease	4558	2294	2440	4313	2372
Parkinson’s Disease	4180	2303	2443	4151	2370
Type 2 Diabetes	9355	4107	4461	8594	4351
Obesity	2507	1655	1753	2133	1720
Poly Cystic Ovarian Syndrome	3569	1982	2077	3419	2056
Chronic Kidney Disease	5369	2948	3162	5653	3048
Asthma	9865	4317	4777	8477	4545
Type 1 Diabetes	505	358	380	459	368
Psoriasis	476	342	352	426	349
Rheumatoid Arthritis	3525	2074	2290	3639	2148
Inflammatory Bowel Disease	7528	3897	4271	7094	4078
Crohn’s Disease	6691	3516	3840	6581	3680
Multiple Sclerosis	1542	1278	1327	1371	1299
Attention Deficit/Hyperactivity Disorder	5718	2938	3160	5330	3078
Anxiety Disorder	3310	2021	2102	2571	2072
Autism Spectrum Disorder	4708	2457	2627	4449	2542
Bipolar Disorder	7001	3420	3731	6853	3592
Schizophrenia	14827	6611	7164	12918	6943
Major Depressive Disorder	4938	2620	2823	4591	2733

### Sheet: p < 0.05
Disorders	Africans	Europeans	South Asians	East Asians	Admixed Americans
Coronary Artery Disease	15797	7888	8418	15338	8256
Alzheimer’s Disease	17419	8206	9060	17722	8559
Parkinson’s Disease	16879	8223	8983	15579	8676
Type 2 Diabetes	24887	10657	11854	23454	11297
Obesity	8984	5766	6098	7472	5988
Poly Cystic Ovarian Syndrome	14804	7557	8167	15272	7940
Chronic Kidney Disease	19335	9503	10434	20612	9937
Asthma	25348	11141	12348	23368	11805
Type 1 Diabetes	1100	799	840	1063	822
Psoriasis	1116	856	874	1007	865
Rheumatoid Arthritis	12302	6949	7610	12322	7247
Inflammatory Bowel Disease	22625	10815	11859	22683	11323
Crohn’s Disease	21625	10491	11500	20914	10996
Multiple Sclerosis	5641	4686	4850	5013	4785
Attention Deficit/Hyperactivity Disorder	19738	9166	10080	19308	9602
Anxiety Disorder	12987	7648	8085	10786	7921
Autism Spectrum Disorder	18073	8327	9057	16457	8688
Bipolar Disorder	22534	9860	10785	21063	10419
Schizophrenia	34195	14482	15847	31785	15229
Major Depressive Disorder	18528	8749	9528	17624	9203

### Sheet: p < 1
Disorders	Africans	Europeans	South Asians	East Asians	Admixed Americans
Coronary Artery Disease	196580	64378	74255	207515	68534
Alzheimer’s Disease	198307	64752	74799	209609	69174
Parkinson’s Disease	197430	64586	74503	208799	68940
Type 2 Diabetes	198178	64668	74917	209640	69177
Obesity	99683	52865	56701	78320	54621
Poly Cystic Ovarian Syndrome	195498	63904	73575	204165	68327
Chronic Kidney Disease	197907	64648	74761	209603	69139
Asthma	197188	64451	74399	207709	68783
Type 1 Diabetes	8885	6707	6901	8400	6778
Psoriasis	8925	6694	6895	8415	6765
Rheumatoid Arthritis	142236	60628	67222	142114	63582
Inflammatory Bowel Disease	194488	64227	74105	205033	68715
Crohn’s Disease	194460	64329	74034	205115	68461
Multiple Sclerosis	65252	43364	45411	47418	43522
Attention Deficit/Hyperactivity Disorder	191230	62373	71488	197859	66555
Anxiety Disorder	129045	52393	56982	113808	54708
Autism Spectrum Disorder	191783	62483	71633	199054	66781
Bipolar Disorder	191854	62018	71896	202490	66287
Schizophrenia	195269	63396	72880	202209	67722
Major Depressive Disorder	190848	61449	70858	200626	65613
