## Additional file 2 for "Polygenic risk scores based on European GWAS correlate to disease prevalence differences around the world"

### Sheet: EUR_5E-08
Nationality	Coronary Artery Disease	Alzheimer's Disease	Parkinson's Disease	Type 2 Diabetes	Obesity	Chronic Kidney Disease	Asthma	Type 1 Diabetes	Psoriasis	Rheumatoid Arthritis	Inflammatory Bowel Disease	Crohn's Disease	Multiple Sclerosis	Attention Deficit Hyperactivity Disorder	Autism Spectrum Disorders	Bipolar Disorder	Schizophrenia	Major Depressive Disorder
Greece	-0.608591	1.18297	-0.47579	0.0354025	-0.155677	1.46901	-0.368439	-1.94731	-0.465575	0.253518	-0.392026	-0.438047	-1.13712	-1.19532	-1.00229	-1.03096	-0.711818	0.464906
Italy	-0.0129798	-0.0217109	-0.791596	1.57428	-1.1547	0.913128	-1.08806	-0.434809	-0.931753	-0.869282	0.726478	-0.206971	-1.87465	1.3259	-2.02302	-1.2896	-0.915131	-0.119718
Spain	-0.984967	0.301388	-1.71511	0.148424	-1.49032	0.947957	1.81389	-0.727743	-1.35539	-2.15256	0.663038	1.90728	1.20246	-0.525174	-0.0341394	-0.692902	0.990747	-0.948044
France	-1.34963	-1.4642	-0.0565822	0.0385526	-0.863909	-0.285192	0.948121	-0.5153	0.688179	-0.435745	0.426382	0.380485	0.742774	-0.150656	-0.38162	0.643162	0.319458	-1.08471
Hungary	1.30208	-0.0316465	1.35394	0.21253	0.997805	-0.32626	0.475951	0.494455	1.34344	0.306679	-0.58257	-1.59585	-0.0461272	0.0763994	0.676322	0.832928	0.0458019	0.554715
Poland	1.67288	0.939421	1.4465	-0.134436	0.89816	0.174636	0.289121	0.725628	1.23141	0.439034	-2.07883	-0.000501226	0.761318	1.87555	0.755341	-0.43277	2.00922	1.93775
Germany	0.433847	1.15304	0.313253	-0.354904	-0.152979	-0.205313	-1.27203	0.503814	-0.341303	0.93652	-0.571882	-0.783413	-0.381911	-0.704418	0.802833	1.67303	-1.0195	-0.933706
Denmark	-0.389384	-1.15631	0.259147	-2.20088	0.922032	-1.00003	-0.0498496	1.39308	-0.843596	0.629022	0.714709	-0.156248	0.0515113	-0.703525	0.181624	-0.424174	-0.702509	-0.548562
UnitedKingdom	-0.0632522	-0.902949	-0.33376	0.681031	0.999591	-1.68793	-0.748706	0.508183	0.674589	0.892819	1.0947	0.893254	0.681743	0.00124378	1.02495	0.721295	-0.0162604	0.677376

### Sheet: EUR_5E-05
Nationality	Coronary Artery Disease	Alzheimer's Disease	Parkinson's Disease	Type 2 Diabetes	Obesity	Poly Cystic Ovarian Syndrome	Chronic Kidney Disease	Asthma	Type 1 Diabetes	Psoriasis	Rheumatoid Arthritis	Inflammatory Bowel Disease	Crohn's Disease	Multiple Sclerosis	Attention Deficit Hyperactivity Disorder	Anxiety Disorders	Autism Spectrum Disorders	Bipolar Disorder	Schizophrenia	Major Depressive Disorder
Greece	-1.58129	0.828018	-0.0269899	-0.191637	1.70996	0.796937	1.73218	-0.0873898	-1.51385	-0.88681	0.081842	-0.743103	0.093984	-0.453453	-0.891993	-0.199091	0.409664	0.110069	-0.183371	0.871307
Italy	-0.418808	-0.142078	0.439537	1.71635	-0.332274	0.84318	1.54066	0.705611	-1.03586	-1.44374	-0.918332	-0.848829	-2.16171	-0.800767	-0.100996	-1.08527	1.90523	-0.59072	-0.800241	1.91448
Spain	-0.59559	0.946222	-1.63193	0.0206698	-1.74533	0.914375	-0.153614	1.09618	-0.568189	-0.787012	-2.06046	1.89132	0.904141	2.29501	0.563083	-0.20975	0.854865	2.05101	-0.0595059	0.291685
France	-0.853235	-1.20156	-0.308922	0.840263	-1.08685	-0.0790261	-0.9488	1.25564	-0.190819	0.627989	-0.340353	-1.12066	0.0885431	-0.353079	0.898059	1.16695	-0.694342	0.297867	0.113329	-0.147772
Hungary	1.39355	-0.30594	1.20066	-0.0990798	0.272675	0.696725	-0.362987	0.125908	0.978174	1.58622	0.0198258	0.385127	-0.11753	0.540248	0.873463	0.481188	-0.3155	-0.807493	0.439567	-0.0670228
Poland	1.04006	0.847417	1.45002	-0.1826	0.5949	0.0624064	-0.648346	-0.225106	0.769546	1.18411	0.507679	-0.899803	0.468827	0.465948	-1.43591	1.82787	-1.57899	0.706736	2.29403	-0.942847
Germany	-0.422361	1.25661	0.474341	-1.02465	0.0188834	-0.257497	0.17359	-1.80961	0.590663	-0.154988	1.1293	0.0291015	0.291051	-0.595581	-1.15497	-0.500734	0.216873	-0.854072	-0.66697	-0.0138609
Denmark	0.772881	-1.31535	-0.756127	-1.68758	0.011731	-0.846514	-1.0068	0.106524	1.46172	-0.35037	0.845988	0.45145	-0.803681	-0.165409	1.3768	-1.21834	-0.524099	-1.1797	-1.18597	-0.337095
UnitedKingdom	0.664792	-0.913342	-0.840586	0.608262	0.5563	-2.13059	-0.325885	-1.16776	-0.491393	0.224607	0.734502	0.855392	1.23638	-0.932922	-0.12754	-0.262817	-0.273694	0.266308	0.0491281	-1.56888

### Sheet: EUR_0.001
Nationality	Coronary Artery Disease	Alzheimer's Disease	Parkinson's Disease	Type 2 Diabetes	Obesity	Poly Cystic Ovarian Syndrome	Chronic Kidney Disease	Asthma	Type 1 Diabetes	Psoriasis	Rheumatoid Arthritis	Inflammatory Bowel Disease	Crohn's Disease	Multiple Sclerosis	Attention Deficit Hyperactivity Disorder	Anxiety Disorders	Autism Spectrum Disorders	Bipolar Disorder	Schizophrenia	Major Depressive Disorder
Greece	-1.46021	0.943014	1.08883	-0.299279	0.960689	1.14043	1.2701	-0.679702	-1.88932	-1.03073	0.0274469	-1.05861	0.135033	-0.606319	-0.0131121	0.402014	0.636676	0.298944	0.368572	0.612664
Italy	-0.406528	0.73312	0.986804	1.86016	-0.509586	0.707062	1.66633	-0.301482	-1.07093	-1.14429	-1.30322	-1.20717	0.20715	0.0155217	1.37598	-0.528286	1.78179	0.421509	-0.00933991	-0.283243
Spain	-0.886694	1.379	-1.55284	-0.202592	-0.90943	1.34427	0.410741	1.60398	-0.0798274	-0.634783	-1.6529	-0.238594	2.16081	2.24934	0.839646	-0.605657	-0.236801	1.9361	-0.103401	0.385357
France	-0.406399	-0.447421	-1.10561	0.992486	-1.49131	0.695744	0.150654	0.575945	0.00567223	0.434538	-0.608027	1.45805	0.239646	0.308821	0.418669	1.70822	-0.546989	0.672862	0.488574	0.762958
Hungary	1.7474	-1.26305	0.98444	-0.12316	1.25482	-0.328204	-0.716038	0.34237	0.796068	1.81868	-0.00372424	-0.338306	-1.27185	0.0190519	0.177191	1.13174	0.79887	-0.806352	0.301539	1.41729
Poland	1.10944	0.356361	0.124372	-0.490323	1.01022	-1.35909	-1.35933	-0.298547	0.814392	1.19464	0.818095	-0.786802	-0.154802	-1.14681	-0.469926	0.628505	-0.619497	0.0961495	2.01867	0.418594
Germany	-0.432886	0.40146	0.324695	-1.16533	0.156681	-0.764158	-0.031255	-1.3846	0.732648	-0.439182	1.04432	1.35362	0.0927419	-0.807465	-2.17311	-1.16354	0.405273	-1.34798	-0.939159	-1.14966
Denmark	0.301878	-1.48584	0.189122	-1.19346	-0.955491	-0.306643	-0.907251	1.16854	1.12169	-0.310426	0.964187	-0.00281275	-1.23818	0.488507	0.268401	-0.724849	-1.56555	-0.284029	-1.4551	-0.386702
UnitedKingdom	0.434007	-0.616641	-1.03981	0.621493	0.483409	-1.12941	-0.483949	-1.0265	-0.430382	0.111545	0.713825	0.820623	-0.170543	-0.520646	-0.423742	-0.848155	-0.653771	-0.987205	-0.670357	-1.77726

### Sheet: EUR_0.01
Nationality	Coronary Artery Disease	Alzheimer's Disease	Parkinson's Disease	Type 2 Diabetes	Obesity	Poly Cystic Ovarian Syndrome	Chronic Kidney Disease	Asthma	Type 1 Diabetes	Psoriasis	Rheumatoid Arthritis	Inflammatory Bowel Disease	Crohn's Disease	Multiple Sclerosis	Attention Deficit Hyperactivity Disorder	Anxiety Disorders	Autism Spectrum Disorders	Bipolar Disorder	Schizophrenia	Major Depressive Disorder
Greece	-1.00925	1.49062	1.59722	0.288489	1.87654	0.927776	1.09971	-0.438357	-2.05488	-1.09056	-0.31344	0.59519	-0.561681	0.23005	0.545612	0.81996	0.987661	0.462418	0.914413	-0.0405423
Italy	-0.509244	0.463361	1.56094	1.13266	0.597378	1.05068	1.61221	0.814959	-0.634365	-1.09296	-1.91812	-0.340171	-0.611308	-0.334614	0.849312	-0.341614	1.57346	0.952057	0.0171168	1.26797
Spain	-1.2176	1.16133	0.380304	-0.194156	-0.903418	1.33742	0.764316	1.9581	0.18392	-0.736427	-0.756138	-1.74383	0.925531	1.879	0.601212	0.139023	0.554086	1.38542	0.383729	1.18864
France	-0.163546	-0.638658	-0.15647	0.406996	-1.02502	0.780179	0.205512	-0.0602182	0.00932028	0.139346	-0.442597	0.949833	1.0039	0.776278	0.174812	-0.172661	-0.704162	0.893112	0.610438	0.465056
Hungary	1.19791	-1.17326	-0.202335	1.12921	1.03934	-0.430438	-0.438017	-0.0178612	0.900032	1.71163	0.340552	-0.902998	0.523927	-0.597728	-0.304317	1.68233	0.746189	-0.141612	0.268924	0.740752
Poland	1.4074	-0.543643	-1.18318	-0.304317	0.043352	-1.14099	-1.44815	-1.115	1.04855	1.43367	1.42381	-0.63278	0.50021	-1.19816	-0.394807	1.00543	-0.437685	-0.324195	1.40971	-0.450062
Germany	-0.981403	0.6162	-0.733608	-1.82425	-0.116879	-0.894976	-0.642764	-1.0166	0.442427	-0.2447	0.585096	0.567571	0.401915	-1.07041	-2.17389	-0.89136	-0.314739	-1.59851	-1.22674	-1.71681
Denmark	0.537567	-1.32372	-0.814151	-1.19297	-0.848131	-0.710125	-0.891342	0.65201	0.836836	-0.0266363	0.97934	0.0778862	-2.18178	0.755044	1.17814	-1.20685	-1.14358	-0.535031	-1.54425	-0.681308
UnitedKingdom	0.738172	-0.0522251	-0.448719	0.558341	-0.663166	-0.919527	-0.261476	-0.777033	-0.731839	-0.0933584	0.101493	1.4293	-0.000712223	-0.439471	-0.476072	-1.03426	-1.26122	-1.09365	-0.833348	-0.773694

### Sheet: EUR_0.05
Nationality	Coronary Artery Disease	Alzheimer's Disease	Parkinson's Disease	Type 2 Diabetes	Obesity	Poly Cystic Ovarian Syndrome	Chronic Kidney Disease	Asthma	Type 1 Diabetes	Psoriasis	Rheumatoid Arthritis	Inflammatory Bowel Disease	Crohn's Disease	Multiple Sclerosis	Attention Deficit Hyperactivity Disorder	Anxiety Disorders	Autism Spectrum Disorders	Bipolar Disorder	Schizophrenia	Major Depressive Disorder
Greece	0.0207342	0.30569	1.14903	0.494119	1.34495	0.806884	1.05657	0.239507	-1.76632	-0.670257	0.71738	1.12564	0.06994	-0.264948	1.04862	-1.20669	1.32846	0.436907	0.93828	0.132649
Italy	-0.980263	-0.125836	1.53413	1.36386	1.14949	1.21209	1.70985	0.572599	-0.783551	-1.07486	-1.00682	0.0175076	-1.29795	-0.238439	1.41053	0.179028	1.0896	0.890985	0.282103	1.23027
Spain	-0.659392	1.96866	0.952303	-0.11539	-0.51271	1.35169	0.83792	1.95984	0.0147251	-0.754957	-0.386914	-1.24866	-0.700941	1.72695	-0.364788	1.13266	1.04227	1.44153	0.532218	1.18964
France	-0.613717	-1.10114	0.0298907	0.101547	-1.17799	0.619554	0.0884232	0.326284	0.217262	-0.00312309	-1.34368	1.55854	1.70906	1.0911	-0.0826367	0.152946	-0.693501	0.622584	0.17001	0.5406
Hungary	1.12472	-1.11343	-0.167554	1.1189	1.03563	-0.546045	-0.392465	-0.156741	0.541146	1.72799	-0.618292	-1.02924	0.422037	-0.655264	0.168175	1.34347	0.601088	0.0718871	0.408298	0.431301
Poland	1.87197	0.12891	-0.62999	-0.619224	0.443477	-1.33246	-1.25404	-1.61658	1.16327	1.54122	1.7074	-0.247825	1.29089	-1.18543	-0.308339	0.962832	-0.483453	0.0454212	1.37208	0.000121215
Germany	-1.16784	0.590881	-0.747198	-1.61892	-0.416924	-0.701433	-0.864291	-0.820741	0.629438	-0.415074	-0.266763	-0.425725	-0.361197	-1.01859	-1.93291	-0.803842	-0.690178	-1.59668	-1.29547	-1.713
Denmark	0.122602	-1.02808	-1.36578	-1.18497	-0.799913	-0.47188	-0.788435	0.0861022	1.03518	0.163858	1.06285	-0.715134	-0.941901	0.85526	0.70503	-1.25296	-1.12793	-0.670038	-1.42989	-0.909489
UnitedKingdom	0.281188	0.374346	-0.754831	0.46008	-1.06601	-0.938395	-0.393535	-0.590274	-1.05114	-0.514801	0.134839	0.964902	-0.189945	-0.31064	-0.643678	-0.507434	-1.06635	-1.2426	-0.977633	-0.902091

### Sheet: EUR_1
Nationality	Coronary Artery Disease	Alzheimer's Disease	Parkinson's Disease	Type 2 Diabetes	Obesity	Poly Cystic Ovarian Syndrome	Chronic Kidney Disease	Asthma	Type 1 Diabetes	Psoriasis	Rheumatoid Arthritis	Inflammatory Bowel Disease	Crohn's Disease	Multiple Sclerosis	Attention Deficit Hyperactivity Disorder	Anxiety Disorders	Autism Spectrum Disorders	Bipolar Disorder	Schizophrenia	Major Depressive Disorder
Greece	0.330221	-0.330607	1.31586	0.975963	1.28676	0.821179	1.19179	-0.550971	-1.42606	-1.37029	-0.651043	0.289257	-0.00282741	-0.281499	0.955053	-1.70216	1.09538	0.258801	0.413757	0.413757
Italy	-0.783273	0.0707772	1.49746	1.50395	1.54468	1.33246	1.70979	0.955141	-0.479222	-1.18127	-1.55041	-1.19127	-1.92602	-0.185601	1.27196	-0.090918	1.16319	0.95249	1.25705	1.25705
Spain	0.00031702	1.80383	0.775168	0.656118	-0.292546	1.24148	0.713285	1.61998	0.661173	0.687707	0.992626	-1.32391	-1.22783	1.7417	0.0180402	0.595943	0.82986	1.53478	1.03529	1.03529
France	-0.44483	-1.47121	-0.0892855	0.169147	-0.638879	0.55336	-0.0213323	0.23163	0.238698	0.674904	-0.148671	1.65172	1.13837	1.16141	-0.00617882	1.20345	-0.632658	0.552577	0.558314	0.558314
Hungary	1.21158	-0.850656	-0.0215236	-0.0296141	0.707687	-0.468582	-0.368696	-0.438714	0.323747	1.17125	-0.929947	-0.631945	0.8477	-0.761033	0.557548	0.951789	0.962749	0.155941	0.46222	0.46222
Poland	1.60613	0.751856	-0.48946	-0.851749	0.240914	-1.37336	-1.20068	-1.22523	0.760032	0.912794	1.2987	0.270905	0.752394	-1.10257	-0.156467	0.911011	-0.312741	0.000599025	-0.134645	-0.134645
Germany	-1.69025	0.554523	-0.939799	-1.36742	-0.584048	-0.615467	-0.964798	-1.08962	0.390601	-0.789558	-0.590376	-0.0243294	0.361704	-1.03992	-2.05173	-0.638444	-0.766657	-1.49864	-1.63015	-1.63015
Denmark	0.157639	-0.868966	-1.33726	-1.29382	-1.11814	-0.51466	-0.726521	0.990966	1.23139	0.641664	0.884859	-0.25592	0.215144	0.742857	0.318939	-1.05704	-1.09877	-0.677745	-1.14136	-1.14136
UnitedKingdom	-0.387531	0.340449	-0.711157	0.237426	-1.14642	-0.976414	-0.332838	-0.49318	-1.70036	-0.747201	0.694266	1.2155	-0.158634	-0.275356	-0.907162	-0.173637	-1.24035	-1.2788	-0.820477	-0.820477
