## Additional file 3 for "Polygenic risk scores based on European GWAS correlate to disease prevalence differences around the world"

### Sheet: World_5E-08
Nationality	Coronary Artery Disease	Alzheimer's Disease	Parkinson's Disease	Type 2 Diabetes	Obesity	Chronic Kidney Disease	Asthma	Type 1 Diabetes	Psoriasis	Rheumatoid Arthritis	Inflammatory Bowel Disease	Crohn's Disease	Multiple Sclerosis	Attention Deficit Hyperactivity Disorder	Autism Spectrum Disorders	Bipolar Disorder	Schizophrenia	Major Depressive Disorder
Kenya	-0.586914	1.15473	-0.713167	1.00345	1.10878	-1.14942	-1.11305	-1.804	-2.06444	-0.045587	-2.00831	-0.948344	1.40838	-1.10374	1.45669	2.27774	-1.0797	1.15587
Nigeria	0.241791	0.705316	-1.31242	0.990603	1.32926	-0.702592	-1.12341	-1.90913	-1.13761	-0.104878	-1.98158	-1.31584	0.699273	-1.00369	2.37081	2.05704	-1.01514	0.0603226
SierraLeone	-0.0165737	0.788037	-1.81376	0.999883	1.00315	-0.535854	-1.11198	-1.55683	-0.0577761	-0.628763	-1.70152	-0.7976	1.33226	-1.41749	1.07743	1.89227	-1.0417	0.054755
Gambia	0.759956	0.417894	-0.786983	0.989696	1.19509	-0.288783	-1.10489	-1.74561	-0.271867	-0.179815	-1.94352	-0.923607	1.09345	-0.626551	0.495052	1.99752	-0.936066	0.0391627
Greece	-0.702434	1.08347	0.284267	-0.625035	0.600337	1.11152	0.734545	0.332925	-0.30061	0.0377803	0.574183	-0.521079	0.395784	-0.972796	-0.481767	-0.592474	-0.481493	-0.774985
Italy	-0.476291	0.786009	0.106852	-0.591636	0.452263	0.932279	0.727898	0.593434	-0.428898	-0.329394	0.775432	-0.490701	0.288674	-0.296227	-0.876796	-0.615656	-0.49718	-0.972845
Spain	-0.845338	0.865789	-0.411967	-0.622582	0.402517	0.94351	0.754701	0.54298	-0.545479	-0.749049	0.764017	-0.212752	0.735556	-0.792962	-0.107087	-0.562174	-0.275739	-1.25318
France	-0.983795	0.429825	0.519773	-0.624967	0.495363	0.545896	0.746705	0.57957	0.0168921	-0.18762	0.721437	-0.413471	0.668796	-0.69246	-0.241564	-0.442421	-0.347819	-1.29944
Hungary	0.0230148	0.783555	1.31219	-0.621191	0.771304	0.532654	0.742344	0.753487	0.197213	0.0551646	0.539899	-0.673288	0.554226	-0.63153	0.167866	-0.425413	-0.37821	-0.74459
Poland	0.163802	1.02333	1.36419	-0.628721	0.756535	0.694162	0.740618	0.793304	0.166384	0.0984469	0.270682	-0.463557	0.67149	-0.148727	0.198447	-0.538858	-0.156131	-0.276516
Germany	-0.306638	1.07608	0.727542	-0.633506	0.600737	0.571652	0.726199	0.755099	-0.266411	0.261133	0.541822	-0.566482	0.505461	-0.841062	0.216827	-0.350114	-0.508452	-1.24833
Denmark	-0.619205	0.505849	0.697146	-0.67357	0.760073	0.315404	0.737487	0.908264	-0.404638	0.160576	0.773314	-0.484032	0.568406	-0.840822	-0.0235854	-0.538087	-0.484764	-1.11798
UnitedKingdom	-0.495378	0.568411	0.364058	-0.611023	0.771569	0.0936012	0.731033	0.755852	0.0131522	0.246842	0.841684	-0.346061	0.659933	-0.651698	0.302787	-0.435418	-0.390029	-0.703077
Pakistan	-1.30591	-1.42161	0.759789	-0.420365	-0.258465	0.310616	0.149417	-0.753189	1.49583	-1.55118	-0.47344	1.05574	-0.291482	1.59594	-1.47669	-0.131402	0.238288	0.176809
India	-1.32608	-1.23808	1.29804	-0.392828	-0.598021	0.454054	0.136039	-0.925092	1.79111	-1.5703	0.096263	1.65211	-0.994141	1.5552	-1.34316	0.316446	0.297162	0.922535
Srilanka	-1.51729	-1.30309	2.01489	-0.396084	-0.686268	0.213798	0.154398	-1.11589	0.193403	-1.42201	0.203437	1.61015	-0.91137	1.45362	-2.04267	0.317385	0.787444	0.853405
Bangladesh	-0.751564	-1.16939	-0.219498	-0.369958	-0.873997	0.374128	0.150166	-0.614049	1.45767	-1.05378	0.375751	1.28528	-0.831188	1.85891	-1.55526	0.264997	0.375723	1.81191
China	1.69662	-1.33707	-1.24518	2.05357	-2.01691	-2.04904	-1.90244	0.812983	0.74043	2.39737	-0.515601	-0.948754	-1.7306	0.63451	0.467755	-1.03154	2.39366	1.65712
Vietnam	1.28886	-1.17743	-1.38105	2.04796	-1.67737	-2.57359	-1.91388	0.382023	1.19053	1.44794	-0.591001	-0.61228	-1.98521	1.29169	-0.567813	-0.832316	2.40698	1.60324
Japan	2.06308	-2.00199	-1.30801	2.0717	-1.56943	-1.81731	-1.9004	0.800197	1.48795	2.01564	-0.478069	-0.894012	-1.61592	0.931107	0.647873	-0.983353	1.91931	1.33152
Mexico	1.15388	-0.0128179	-0.168768	-0.680347	-0.809787	0.407695	0.731694	0.887151	-0.400708	0.529089	1.08767	1.66085	0.180805	0.384054	0.624385	-0.422758	-0.446469	-0.157798
PuertoRico	0.600357	0.261734	0.0980245	-0.760358	0.15038	0.731916	0.720967	0.290065	-0.980857	-0.535058	0.18403	0.873696	0.179593	-0.152739	-0.259755	-0.433785	0.191443	-0.57284
Colombia	0.686588	-0.20943	-0.0549691	-0.791067	-0.509236	0.996816	0.742409	0.268572	0.00162463	0.00844249	1.00779	1.41488	-0.0501717	-0.0962435	0.728178	-0.340779	0.362898	-0.737131
Peru	1.25547	-0.579118	-0.130992	-0.713628	-1.39788	-0.113107	0.743434	0.967894	-1.89289	1.09901	0.935631	1.05915	-1.532	0.563686	0.222052	-0.446839	-0.934019	0.192064

### Sheet: World_5E-05
Nationality	Coronary Artery Disease	Alzheimer's Disease	Parkinson's Disease	Type 2 Diabetes	Obesity	Poly Cystic Ovarian Syndrome	Chronic Kidney Disease	Asthma	Type 1 Diabetes	Psoriasis	Rheumatoid Arthritis	Inflammatory Bowel Disease	Crohn's Disease	Multiple Sclerosis	Attention Deficit Hyperactivity Disorder	Anxiety Disorders	Autism Spectrum Disorders	Bipolar Disorder	Schizophrenia	Major Depressive Disorder
Kenya	0.935352	0.710331	-2.01481	-0.932881	1.87008	0.940597	0.87339	-0.957057	-1.77742	-0.830401	-1.28784	-1.86721	-0.166072	1.69942	-1.94864	0.101397	0.335489	-0.0727227	-1.73515	-2.02081
Nigeria	1.2414	0.310966	-2.14553	-0.96363	2.0747	0.989566	1.04175	-0.968325	-1.90264	-0.575913	-1.29588	-1.91803	-0.597504	1.50575	-1.88316	1.18004	0.524971	-0.0583938	-1.72245	-1.9409
SierraLeone	1.02351	0.245663	-2.12965	-0.953714	1.9544	0.931455	0.980919	-0.960905	-1.72695	0.26576	-1.36625	-1.62231	-0.0201404	1.85611	-2.03018	1.87214	0.408082	-0.0849647	-1.71013	-2.1096
Gambia	1.43467	0.266106	-2.05317	-0.961275	2.19486	0.947734	1.18961	-0.952735	-1.97709	0.395421	-1.30546	-1.78517	0.154134	1.45013	-1.8071	-0.315125	0.516621	-0.113404	-1.7392	-1.91356
Greece	-1.23782	1.21937	0.165866	-0.307878	-0.00383956	0.000476389	-0.501563	0.650171	0.3885	-0.259179	0.701958	0.294056	-0.395943	0.208563	0.295149	0.116541	0.524706	0.443319	0.488284	0.55674
Italy	-0.910786	0.9589	0.203713	-0.257033	-0.209404	0.0020269	-0.533061	0.657485	0.466692	-0.429661	0.635256	0.288433	-0.797882	0.170293	0.361214	-0.0707293	0.611846	0.434987	0.456576	0.67739
Spain	-0.960519	1.2511	0.0356656	-0.30222	-0.351637	0.00441402	-0.811709	0.661087	0.543196	-0.22863	0.559087	0.434161	-0.251582	0.511411	0.416679	0.114288	0.550646	0.476683	0.493437	0.489702
France	-1.033	0.674435	0.142994	-0.280379	-0.285357	-0.0288942	-0.942489	0.662557	0.604929	0.204517	0.673801	0.273977	-0.396912	0.219623	0.444657	0.405214	0.460381	0.454876	0.505582	0.438876
Hungary	-0.40092	0.914904	0.265459	-0.305411	-0.148512	-0.00288366	-0.846144	0.652138	0.796159	0.49784	0.697822	0.354058	-0.433632	0.318057	0.442603	0.260299	0.482455	0.432437	0.524071	0.448215
Poland	-0.500367	1.22457	0.285688	-0.307637	-0.116078	-0.0241521	-0.893075	0.648901	0.76203	0.374751	0.730357	0.285722	-0.32915	0.30987	0.24972	0.544882	0.408837	0.453941	0.621843	0.34692
Germany	-0.911785	1.33444	0.206536	-0.330077	-0.174058	-0.0348783	-0.757896	0.634288	0.732768	-0.0351604	0.771813	0.335124	-0.360828	0.192902	0.273185	0.0527968	0.513473	0.433221	0.461777	0.454364
Denmark	-0.575531	0.643884	0.106715	-0.347743	-0.174778	-0.0546277	-0.952028	0.65196	0.875261	-0.094969	0.752919	0.357585	-0.555897	0.240302	0.484642	-0.0988484	0.470301	0.425682	0.43069	0.41698
UnitedKingdom	-0.605939	0.75182	0.0998632	-0.286562	-0.119963	-0.097682	-0.840042	0.640207	0.555759	0.0810376	0.745484	0.379068	-0.192381	0.155731	0.358997	0.103074	0.48489	0.447795	0.502056	0.274515
Pakistan	-0.61539	-0.957918	1.02192	0.348191	-0.56421	0.480073	-0.586115	0.359756	-0.736768	1.1723	0.371343	-0.850959	0.180845	-0.149805	0.338482	-1.4236	-0.138492	0.53726	0.841238	0.618365
India	-1.01068	-1.02834	1.04976	0.404419	-1.06268	0.473123	-0.736177	0.339149	-0.757392	1.35724	0.365332	-0.591387	0.823145	-0.529498	0.338549	-1.82347	-0.0937479	0.582149	0.852327	0.752413
Srilanka	-0.595231	-1.36636	1.12884	0.385197	-1.1221	0.524824	-0.790974	0.358369	-0.94142	0.599467	0.392168	-0.520027	0.751732	-0.537093	0.215621	-0.813692	-0.126342	0.55534	1.02262	0.706819
Bangladesh	-0.302876	-0.797701	0.795701	0.441727	-1.34018	0.492817	-0.747096	0.364096	-0.467557	0.922893	0.538093	-0.371823	0.775954	-0.430887	0.293177	-1.16315	-0.170961	0.50837	0.880744	0.826316
China	1.56483	-1.24801	0.537201	2.35175	-0.176619	-2.44479	2.03133	-2.08419	0.717307	0.648087	-1.71505	1.4536	-1.78718	-1.54623	-0.601401	0.647926	-2.52685	-2.52467	-1.16502	-0.673495
Vietnam	1.4887	-1.24271	0.538842	2.35799	0.140212	-2.41171	1.68204	-2.08695	0.399352	0.94746	-1.81522	1.46248	-1.55189	-1.82337	-0.560313	-0.238425	-2.53301	-2.48638	-1.11982	-0.553751
Japan	1.8408	-1.80138	0.495054	2.38036	-0.150018	-2.41574	1.97184	-2.07908	0.619073	1.28184	-1.73641	1.43191	-1.41845	-1.66204	-0.312747	2.60164	-2.48814	-2.5832	-1.24338	-0.521789
Mexico	0.10705	-0.297633	0.327637	-0.449893	-0.620172	0.4126	0.251704	0.704518	0.876749	-1.57621	0.689553	0.497104	2.03851	-0.246711	1.23702	0.586517	0.345691	0.414548	0.622988	0.624194
PuertoRico	0.562162	0.0117073	0.3514	-0.539623	-0.0423717	0.502094	0.0401359	0.714609	0.569615	-1.09463	0.517391	0.507642	1.0573	-0.148381	0.790036	-0.817039	0.368805	0.359831	0.528619	0.803519
Colombia	0.369228	-0.536138	0.28258	-0.616403	-0.747303	0.408062	-0.00706889	0.7106	0.41649	-0.515078	0.570635	0.674148	1.78896	-0.288707	0.911875	-1.16114	0.523557	0.49177	0.677944	0.741907
Peru	-0.906857	-1.24202	0.301724	-0.527275	-0.82496	0.405494	-0.117267	0.679355	0.96336	-3.10879	0.809106	0.497855	1.68487	-1.47544	1.69195	-0.661542	0.546792	0.471529	0.524356	0.556665

### Sheet: World_0.001
Nationality	Coronary Artery Disease	Alzheimer's Disease	Parkinson's Disease	Type 2 Diabetes	Obesity	Poly Cystic Ovarian Syndrome	Chronic Kidney Disease	Asthma	Type 1 Diabetes	Psoriasis	Rheumatoid Arthritis	Inflammatory Bowel Disease	Crohn's Disease	Multiple Sclerosis	Attention Deficit Hyperactivity Disorder	Anxiety Disorders	Autism Spectrum Disorders	Bipolar Disorder	Schizophrenia	Major Depressive Disorder
Kenya	1.23658	1.70922	1.59941	-1.55062	-0.693018	0.892132	0.00152522	-1.51902	-1.75578	-1.13083	-1.19048	-2.0188	-1.91007	2.11794	-0.678857	-1.96448	0.0514997	0.540492	-0.486089	-2.14342
Nigeria	1.27267	0.760873	1.48842	-1.55345	-0.550051	0.920414	0.0601771	-1.52972	-1.76103	-1.07256	-1.15738	-1.99994	-2.28007	1.92245	-0.668252	-1.92103	0.175941	0.603422	-0.487135	-2.15582
SierraLeone	1.09401	0.818003	1.51099	-1.57382	-0.718717	0.902945	0.0822105	-1.51759	-1.794	-0.223232	-1.20055	-1.64683	-1.82508	2.03335	-0.648076	-1.76452	0.133254	0.584249	-0.484479	-2.14203
Gambia	1.31665	1.01106	1.57075	-1.56278	-0.563015	0.758798	0.0748064	-1.51215	-1.99097	-0.319111	-1.19098	-2.09259	-1.9012	1.82907	-0.621887	-2.20425	0.19999	0.570085	-0.483553	-2.14282
Greece	-0.274696	0.806468	-0.288621	0.418093	0.715478	0.13042	0.36466	0.580301	0.294827	0.219144	-0.331089	0.108105	0.388585	-0.247273	0.414678	0.133816	-0.272177	0.302049	0.492179	0.412029
Italy	-0.117225	0.749085	-0.294148	0.472895	0.24749	0.0859153	0.377751	0.582358	0.459025	0.179547	-0.383759	0.096165	0.394389	-0.156549	0.487577	0.0506366	-0.188123	0.313023	0.486617	0.395368
Spain	-0.188984	0.925663	-0.431719	0.420546	0.120221	0.151354	0.336268	0.592721	0.657877	0.357209	-0.397601	0.174012	0.551612	0.169356	0.45943	0.0437187	-0.336291	0.371965	0.484267	0.407802
France	-0.117205	0.426335	-0.407493	0.450875	-0.0649927	0.0847531	0.327675	0.58713	0.675031	0.730079	-0.356242	0.310374	0.397004	-0.113758	0.437337	0.250605	-0.35906	0.321998	0.494922	0.414825
Hungary	0.204675	0.20335	-0.294276	0.422562	0.809101	-0.0204018	0.299042	0.58586	0.833613	1.21272	-0.332323	0.165997	0.275364	-0.156034	0.424665	0.199061	-0.260271	0.269184	0.492034	0.426994
Poland	0.109333	0.646082	-0.340865	0.413244	0.731243	-0.126269	0.277788	0.582374	0.837289	0.995126	-0.299793	0.129951	0.36526	-0.326128	0.390704	0.154067	-0.364382	0.299838	0.520073	0.40842
Germany	-0.121164	0.658412	-0.330014	0.396114	0.459563	-0.0651723	0.321666	0.576468	0.820888	0.425415	-0.290839	0.301981	0.385182	-0.276619	0.301322	-0.00616195	-0.289162	0.251379	0.471059	0.379254
Denmark	-0.0113548	0.14244	-0.337358	0.3954	0.105559	-0.0181876	0.292724	0.590353	0.898944	0.470312	-0.294011	0.192962	0.278074	-0.0875425	0.429451	0.0330617	-0.433824	0.283483	0.461744	0.393443
UnitedKingdom	0.00839153	0.380072	-0.403928	0.44146	0.56356	-0.102682	0.306709	0.578415	0.587543	0.617452	-0.303921	0.259143	0.363994	-0.234774	0.393128	0.0220367	-0.366898	0.260134	0.475613	0.367582
Pakistan	0.398109	-1.41112	0.73489	1.05207	0.267521	-0.0404093	0.49887	0.728111	-0.829814	0.944658	1.92816	-0.0869725	-0.403312	-0.306431	0.466263	0.441611	-0.905116	-0.108053	0.693346	0.686092
India	0.310328	-0.772112	0.79315	1.09208	-0.779844	0.134588	0.530597	0.706609	-0.690689	1.19329	1.9441	0.317772	0.0135936	-0.411407	0.452953	0.301179	-0.920878	-0.0582437	0.689844	0.683631
Srilanka	0.459243	-0.910452	0.862408	1.07451	-0.57387	0.089593	0.564349	0.730033	-1.04316	0.300112	1.96625	0.407974	-0.131581	-0.518878	0.436422	0.413871	-0.884864	-0.0478288	0.732044	0.696432
Bangladesh	0.448982	-1.09457	0.766293	1.12032	-0.777802	0.086255	0.514816	0.745107	-0.484439	0.564269	2.03339	0.285402	-0.0480466	-0.243351	0.519315	0.708661	-0.894433	-0.189537	0.69759	0.681338
China	-2.34159	-1.56024	-1.79044	-1.38869	-1.65439	-2.40267	-2.5201	-1.53539	0.721581	-0.187858	0.399777	1.5361	0.221295	-1.21706	-2.28974	1.36326	2.44611	-2.50825	-2.37682	-0.0116526
Vietnam	-2.37314	-1.5923	-1.83484	-1.38042	-1.27663	-2.29174	-2.52751	-1.53016	0.371881	0.217784	0.37244	1.65067	0.3632	-1.22208	-2.2544	1.53484	2.39939	-2.45727	-2.36971	0.0240808
Japan	-2.13419	-1.82949	-1.76819	-1.35846	-1.11872	-2.45513	-2.59429	-1.52137	0.604285	0.663091	0.370099	1.32202	0.292733	-1.51006	-2.20664	1.38118	2.53216	-2.51761	-2.40372	-0.00735056
Mexico	0.0670512	0.204467	-0.235034	0.61901	1.5586	0.834697	0.601598	0.631672	0.744858	-1.55202	-0.275404	0.05705	1.42103	-0.0273324	0.989365	0.313157	-0.331428	0.774016	0.468606	0.529786
PuertoRico	0.461703	0.900135	-0.226956	0.490125	0.19299	0.780612	0.575923	0.631174	0.661277	-0.912945	-0.441604	-0.103221	0.270852	0.0874761	0.820249	0.155245	-0.438549	0.589157	0.474721	0.60605
Colombia	0.387029	-0.459635	-0.149746	0.439114	-0.0597078	0.621439	0.592037	0.622225	0.484756	-0.594757	-0.361229	0.168638	0.97425	-0.0641207	0.759524	0.00723912	-0.398408	0.76208	0.500284	0.524847
Peru	-0.095193	-0.711746	-0.192682	0.649829	3.05943	1.04875	0.640704	0.614496	0.696196	-3.09689	-0.207011	0.464035	1.54294	-1.04024	1.18547	0.353188	-0.294477	0.790238	0.456565	0.56512

### Sheet: World_0.01
Nationality	Coronary Artery Disease	Alzheimer's Disease	Parkinson's Disease	Type 2 Diabetes	Obesity	Poly Cystic Ovarian Syndrome	Chronic Kidney Disease	Asthma	Type 1 Diabetes	Psoriasis	Rheumatoid Arthritis	Inflammatory Bowel Disease	Crohn's Disease	Multiple Sclerosis	Attention Deficit Hyperactivity Disorder	Anxiety Disorders	Autism Spectrum Disorders	Bipolar Disorder	Schizophrenia	Major Depressive Disorder
Kenya	2.03143	2.09808	0.342309	-1.202	0.43027	1.08985	-0.159636	-1.13047	-1.83394	-1.59809	-0.969526	0.640811	-1.90189	1.00591	-0.664773	-2.0136	-1.2381	1.47072	-0.0529651	-2.18547
Nigeria	1.96154	1.6414	0.261436	-1.19525	0.591816	1.04284	-0.13555	-1.13468	-1.77725	-1.33605	-0.96792	0.608015	-2.08357	0.737236	-0.578098	-2.08939	-1.25753	1.53998	-0.0515577	-2.17297
SierraLeone	1.94972	2.07787	0.364211	-1.22519	0.526525	1.02433	-0.134046	-1.12514	-1.79591	-0.488822	-1.02408	0.810157	-1.80728	0.996489	-0.592575	-2.05313	-1.21565	1.55053	-0.0418248	-2.17337
Gambia	2.05057	1.44431	0.423282	-1.21631	0.567869	0.999787	-0.174623	-1.12567	-2.07322	-0.582357	-1.0123	0.64493	-1.8929	0.739084	-0.606668	-2.15601	-1.13574	1.48931	-0.0494442	-2.17333
Greece	-0.77183	0.274961	0.402992	0.337802	-0.590081	0.256692	0.496096	0.658275	0.145959	0.154836	-0.464595	-0.887561	0.841027	0.688717	0.569352	0.767631	0.578557	-0.804017	0.381089	0.356046
Italy	-0.753246	0.0248906	0.400026	0.35606	-0.65823	0.270344	0.517068	0.665204	0.408986	0.153917	-0.49181	-0.962888	0.837024	0.525846	0.576784	0.744564	0.61746	-0.744976	0.370563	0.386549
Spain	-0.779574	0.194798	0.303497	0.327364	-0.782012	0.302195	0.48237	0.671523	0.560503	0.290577	-0.472103	-1.07593	0.960984	1.16434	0.570712	0.754109	0.549763	-0.695252	0.374529	0.384699
France	-0.740398	-0.243377	0.25961	0.340365	-0.78957	0.240298	0.459503	0.660366	0.528173	0.626266	-0.466785	-0.859	0.967305	0.84627	0.560278	0.74792	0.466202	-0.759333	0.377565	0.367832
Hungary	-0.689796	-0.373518	0.25586	0.355985	-0.642027	0.105825	0.433168	0.6606	0.693101	1.22893	-0.453503	-1.00821	0.928591	0.449954	0.548554	0.784757	0.56252	-0.88212	0.373424	0.374259
Poland	-0.68201	-0.220248	0.175666	0.324981	-0.710686	0.0268987	0.39183	0.654535	0.720601	1.12239	-0.43513	-0.986453	0.926678	0.276767	0.546339	0.771315	0.483898	-0.914022	0.387099	0.3465
Germany	-0.770795	0.0620966	0.212423	0.292108	-0.725549	0.0542254	0.424789	0.655079	0.608369	0.479059	-0.449355	-0.889785	0.918749	0.313615	0.502804	0.733647	0.492063	-1.08058	0.355197	0.316971
Denmark	-0.714339	-0.410145	0.205838	0.305762	-0.772746	0.0747582	0.414617	0.664303	0.681399	0.562644	-0.442669	-0.929221	0.710351	0.840146	0.58483	0.727382	0.437019	-0.946093	0.350938	0.341109
UnitedKingdom	-0.706883	-0.10062	0.235716	0.343639	-0.756846	0.0514983	0.440392	0.656403	0.390937	0.537069	-0.457557	-0.820387	0.886274	0.495601	0.544351	0.73081	0.429207	-1.01511	0.359615	0.338955
Pakistan	-0.486127	-1.0503	0.934436	1.08726	-0.517037	0.0730309	0.225697	0.432152	-0.73009	1.24885	1.97402	0.0589509	-0.188832	-0.314834	0.302949	0.203201	0.539669	-0.797624	0.631091	0.508997
India	-0.49165	-0.572666	0.999915	1.13972	-0.665272	0.11438	0.247448	0.423592	-0.531992	1.63427	1.98708	0.287316	-0.173747	-0.544625	0.330028	0.167716	0.447538	-0.79298	0.617918	0.496626
Srilanka	-0.441842	-0.00419728	1.1265	1.14217	-0.578866	0.174019	0.285089	0.440432	-0.882423	0.81718	2.02443	0.374237	0.0434492	-0.567785	0.351639	0.106079	0.637551	-0.827265	0.645875	0.534146
Bangladesh	-0.411852	-0.487736	1.07924	1.20333	-0.547641	0.159019	0.27216	0.440713	-0.502312	1.0955	2.08261	0.259259	-0.286398	-0.463538	0.377461	0.275833	0.541061	-0.884909	0.621789	0.509857
China	0.54921	-1.24149	-2.41576	-1.75814	2.30492	-2.43738	-2.4874	-1.95677	0.89574	-0.979015	0.424029	2.05572	-0.387277	-1.90463	-2.31188	-0.166266	-1.86771	0.468004	-2.53328	0.304967
Vietnam	0.566063	-1.12223	-2.44742	-1.75749	2.25591	-2.40785	-2.49444	-1.95395	0.458363	-0.528003	0.404349	2.02103	-0.37049	-1.66862	-2.2971	-0.122425	-1.88297	0.481348	-2.52486	0.340385
Japan	0.556165	-1.30376	-2.33673	-1.75234	2.28148	-2.47812	-2.48261	-1.94139	0.715253	-0.222708	0.37196	2.02414	-0.150907	-2.4799	-2.31187	-0.139055	-1.79354	0.523858	-2.53686	0.310321
Mexico	-0.346183	-0.640356	-0.0540746	0.708895	0.0286591	0.381463	0.736117	0.674791	0.881179	-1.20855	-0.248627	-0.433945	0.441179	-0.607929	0.781508	0.292961	0.899599	1.0303	0.475303	0.630455
PuertoRico	-0.324971	1.06365	-0.172066	0.552067	-0.278572	0.331483	0.722679	0.677604	0.767492	-0.54474	-0.4267	-0.462004	-0.115228	0.488525	0.677027	0.446571	0.84109	0.617825	0.4903	0.610644
Colombia	-0.312932	0.00470996	-0.256978	0.52131	-0.305682	0.229295	0.712575	0.669395	0.672704	-0.288681	-0.353679	-0.177935	0.445119	0.244675	0.642141	0.315175	0.858086	0.86559	0.494401	0.599048
Peru	-0.240262	-1.11612	-0.299928	0.767894	0.333367	0.32112	0.806707	0.6631	0.998384	-2.17446	-0.13215	-0.291233	0.451786	-1.26131	0.896204	0.170203	1.00996	1.10681	0.484095	0.646775

### Sheet: World_0.05
Nationality	Coronary Artery Disease	Alzheimer's Disease	Parkinson's Disease	Type 2 Diabetes	Obesity	Poly Cystic Ovarian Syndrome	Chronic Kidney Disease	Asthma	Type 1 Diabetes	Psoriasis	Rheumatoid Arthritis	Inflammatory Bowel Disease	Crohn's Disease	Multiple Sclerosis	Attention Deficit Hyperactivity Disorder	Anxiety Disorders	Autism Spectrum Disorders	Bipolar Disorder	Schizophrenia	Major Depressive Disorder
Kenya	0.935352	0.710331	-2.01481	-0.932881	1.87008	0.940597	0.87339	-0.957057	-1.77742	-0.830401	-1.28784	-1.86721	-0.166072	1.69942	-1.94864	0.101397	0.335489	-0.0727227	-1.73515	-2.02081
Nigeria	1.2414	0.310966	-2.14553	-0.96363	2.0747	0.989566	1.04175	-0.968325	-1.90264	-0.575913	-1.29588	-1.91803	-0.597504	1.50575	-1.88316	1.18004	0.524971	-0.0583938	-1.72245	-1.9409
SierraLeone	1.02351	0.245663	-2.12965	-0.953714	1.9544	0.931455	0.980919	-0.960905	-1.72695	0.26576	-1.36625	-1.62231	-0.0201404	1.85611	-2.03018	1.87214	0.408082	-0.0849647	-1.71013	-2.1096
Gambia	1.43467	0.266106	-2.05317	-0.961275	2.19486	0.947734	1.18961	-0.952735	-1.97709	0.395421	-1.30546	-1.78517	0.154134	1.45013	-1.8071	-0.315125	0.516621	-0.113404	-1.7392	-1.91356
Greece	-1.23782	1.21937	0.165866	-0.307878	-0.00383956	0.000476389	-0.501563	0.650171	0.3885	-0.259179	0.701958	0.294056	-0.395943	0.208563	0.295149	0.116541	0.524706	0.443319	0.488284	0.55674
Italy	-0.910786	0.9589	0.203713	-0.257033	-0.209404	0.0020269	-0.533061	0.657485	0.466692	-0.429661	0.635256	0.288433	-0.797882	0.170293	0.361214	-0.0707293	0.611846	0.434987	0.456576	0.67739
Spain	-0.960519	1.2511	0.0356656	-0.30222	-0.351637	0.00441402	-0.811709	0.661087	0.543196	-0.22863	0.559087	0.434161	-0.251582	0.511411	0.416679	0.114288	0.550646	0.476683	0.493437	0.489702
France	-1.033	0.674435	0.142994	-0.280379	-0.285357	-0.0288942	-0.942489	0.662557	0.604929	0.204517	0.673801	0.273977	-0.396912	0.219623	0.444657	0.405214	0.460381	0.454876	0.505582	0.438876
Hungary	-0.40092	0.914904	0.265459	-0.305411	-0.148512	-0.00288366	-0.846144	0.652138	0.796159	0.49784	0.697822	0.354058	-0.433632	0.318057	0.442603	0.260299	0.482455	0.432437	0.524071	0.448215
Poland	-0.500367	1.22457	0.285688	-0.307637	-0.116078	-0.0241521	-0.893075	0.648901	0.76203	0.374751	0.730357	0.285722	-0.32915	0.30987	0.24972	0.544882	0.408837	0.453941	0.621843	0.34692
Germany	-0.911785	1.33444	0.206536	-0.330077	-0.174058	-0.0348783	-0.757896	0.634288	0.732768	-0.0351604	0.771813	0.335124	-0.360828	0.192902	0.273185	0.0527968	0.513473	0.433221	0.461777	0.454364
Denmark	-0.575531	0.643884	0.106715	-0.347743	-0.174778	-0.0546277	-0.952028	0.65196	0.875261	-0.094969	0.752919	0.357585	-0.555897	0.240302	0.484642	-0.0988484	0.470301	0.425682	0.43069	0.41698
UnitedKingdom	-0.605939	0.75182	0.0998632	-0.286562	-0.119963	-0.097682	-0.840042	0.640207	0.555759	0.0810376	0.745484	0.379068	-0.192381	0.155731	0.358997	0.103074	0.48489	0.447795	0.502056	0.274515
Pakistan	-0.61539	-0.957918	1.02192	0.348191	-0.56421	0.480073	-0.586115	0.359756	-0.736768	1.1723	0.371343	-0.850959	0.180845	-0.149805	0.338482	-1.4236	-0.138492	0.53726	0.841238	0.618365
India	-1.01068	-1.02834	1.04976	0.404419	-1.06268	0.473123	-0.736177	0.339149	-0.757392	1.35724	0.365332	-0.591387	0.823145	-0.529498	0.338549	-1.82347	-0.0937479	0.582149	0.852327	0.752413
Srilanka	-0.595231	-1.36636	1.12884	0.385197	-1.1221	0.524824	-0.790974	0.358369	-0.94142	0.599467	0.392168	-0.520027	0.751732	-0.537093	0.215621	-0.813692	-0.126342	0.55534	1.02262	0.706819
Bangladesh	-0.302876	-0.797701	0.795701	0.441727	-1.34018	0.492817	-0.747096	0.364096	-0.467557	0.922893	0.538093	-0.371823	0.775954	-0.430887	0.293177	-1.16315	-0.170961	0.50837	0.880744	0.826316
China	1.56483	-1.24801	0.537201	2.35175	-0.176619	-2.44479	2.03133	-2.08419	0.717307	0.648087	-1.71505	1.4536	-1.78718	-1.54623	-0.601401	0.647926	-2.52685	-2.52467	-1.16502	-0.673495
Vietnam	1.4887	-1.24271	0.538842	2.35799	0.140212	-2.41171	1.68204	-2.08695	0.399352	0.94746	-1.81522	1.46248	-1.55189	-1.82337	-0.560313	-0.238425	-2.53301	-2.48638	-1.11982	-0.553751
Japan	1.8408	-1.80138	0.495054	2.38036	-0.150018	-2.41574	1.97184	-2.07908	0.619073	1.28184	-1.73641	1.43191	-1.41845	-1.66204	-0.312747	2.60164	-2.48814	-2.5832	-1.24338	-0.521789
Mexico	0.10705	-0.297633	0.327637	-0.449893	-0.620172	0.4126	0.251704	0.704518	0.876749	-1.57621	0.689553	0.497104	2.03851	-0.246711	1.23702	0.586517	0.345691	0.414548	0.622988	0.624194
PuertoRico	0.562162	0.0117073	0.3514	-0.539623	-0.0423717	0.502094	0.0401359	0.714609	0.569615	-1.09463	0.517391	0.507642	1.0573	-0.148381	0.790036	-0.817039	0.368805	0.359831	0.528619	0.803519
Colombia	0.369228	-0.536138	0.28258	-0.616403	-0.747303	0.408062	-0.00706889	0.7106	0.41649	-0.515078	0.570635	0.674148	1.78896	-0.288707	0.911875	-1.16114	0.523557	0.49177	0.677944	0.741907
Peru	-0.906857	-1.24202	0.301724	-0.527275	-0.82496	0.405494	-0.117267	0.679355	0.96336	-3.10879	0.809106	0.497855	1.68487	-1.47544	1.69195	-0.661542	0.546792	0.471529	0.524356	0.556665

### Sheet: World_1
Nationality	Coronary Artery Disease	Alzheimer's Disease	Parkinson's Disease	Type 2 Diabetes	Obesity	Poly Cystic Ovarian Syndrome	Chronic Kidney Disease	Asthma	Type 1 Diabetes	Psoriasis	Rheumatoid Arthritis	Inflammatory Bowel Disease	Crohn's Disease	Multiple Sclerosis	Attention Deficit Hyperactivity Disorder	Anxiety Disorders	Autism Spectrum Disorders	Bipolar Disorder	Schizophrenia	Major Depressive Disorder
Kenya	-1.29732	0.835188	-0.529066	-1.44717	-2.16642	1.6041	-0.110068	1.83347	-0.922734	-1.99466	1.78761	0.769221	-1.28963	-0.0095021	-1.83348	-1.61933	-1.85256	1.28771	-0.377453	-1.44466
Nigeria	-1.32444	0.696201	-0.404117	-1.45587	-2.14187	1.61097	-0.104537	1.84502	-0.338178	-0.628191	1.83659	0.804527	-1.35928	-0.0529826	-1.80504	-1.58478	-1.84262	1.32433	-0.369951	-1.39706
SierraLeone	-1.31471	0.68164	-0.443021	-1.46567	-2.14041	1.57042	-0.0976688	1.87366	-0.84682	0.0523006	1.81556	0.58505	-1.30988	-0.0437042	-1.80205	-1.58131	-1.83985	1.32731	-0.365911	-1.39229
Gambia	-1.31251	0.523556	-0.473846	-1.47052	-2.14384	1.57192	-0.117439	1.8753	-1.26009	0.17784	1.73245	0.750687	-1.30171	0.0544434	-1.82419	-1.64887	-1.8427	1.27763	-0.371875	-1.46556
Greece	-0.335984	0.251882	0.0598489	0.402903	0.431424	-0.355794	0.554631	-0.861451	-0.161818	-0.310371	-0.549567	-0.14388	0.717897	0.804106	0.458741	0.250027	0.510077	-0.428131	0.647583	0.676199
Italy	-0.359376	0.329036	0.108751	0.426748	0.437222	-0.24063	0.580594	-0.825423	0.156006	-0.201598	-0.564833	-0.578141	0.559581	0.84456	0.46905	0.297279	0.512338	-0.372618	0.640906	0.770265
Spain	-0.342914	0.662163	-0.0857547	0.388458	0.39592	-0.261121	0.530648	-0.809519	0.538803	0.87394	-0.521667	-0.617046	0.617056	1.65757	0.428259	0.317422	0.501225	-0.324862	0.641379	0.745529
France	-0.352266	0.0326352	-0.318544	0.366465	0.388134	-0.41612	0.493828	-0.84273	0.39699	0.866572	-0.541039	0.25575	0.811839	1.41278	0.427471	0.335238	0.452465	-0.400623	0.633857	0.692324
Hungary	-0.317468	0.151918	-0.300296	0.357488	0.418406	-0.646312	0.476417	-0.858766	0.425539	1.1522	-0.554301	-0.414082	0.787911	0.60182	0.445809	0.327857	0.505655	-0.431025	0.641374	0.681605
Poland	-0.309179	0.459952	-0.426307	0.320359	0.407912	-0.850112	0.434717	-0.877581	0.571986	1.00347	-0.516471	-0.149263	0.780066	0.457748	0.422582	0.326661	0.463131	-0.444713	0.647227	0.615028
Germany	-0.37843	0.422021	-0.54758	0.297069	0.389366	-0.679398	0.44654	-0.874337	0.44798	0.0238207	-0.548537	-0.23586	0.747905	0.484175	0.360928	0.281222	0.447998	-0.564642	0.614386	0.448211
Denmark	-0.339609	0.148398	-0.654613	0.300394	0.37736	-0.656691	0.458483	-0.824566	0.730207	0.847443	-0.523496	-0.303789	0.73584	1.23622	0.438047	0.268946	0.436925	-0.501313	0.617413	0.502733
UnitedKingdom	-0.351062	0.380872	-0.486008	0.369548	0.376724	-0.760701	0.478215	-0.860069	-0.253895	0.0481957	-0.526731	0.1278	0.705071	0.806697	0.398162	0.294853	0.432205	-0.549834	0.620505	0.538527
Pakistan	0.605771	0.234721	-0.475474	0.522131	0.111816	0.862753	0.138147	0.552298	-1.64327	0.734138	0.465029	-2.02896	-0.669577	-0.400436	0.956197	-0.0841471	0.5429	0.320227	0.276395	0.187207
India	0.609934	0.462651	-0.217102	0.599697	0.116917	0.930319	0.172456	0.503644	-1.3766	1.26579	0.539783	-1.10729	-0.632047	-0.296255	0.960019	-0.0963978	0.580415	0.358094	0.274896	0.210032
Srilanka	0.623294	0.557735	-0.138801	0.64137	0.164587	1.01599	0.219985	0.572437	-1.7717	0.607569	0.590211	-0.984815	-0.60744	-0.362153	0.969701	-0.0799651	0.615235	0.373776	0.293383	0.3529
Bangladesh	0.642171	0.353725	-0.438209	0.703006	0.178802	0.967459	0.214096	0.583654	-1.15858	0.78073	0.68525	-1.17042	-0.922244	-0.403708	0.986329	0.0414236	0.592589	0.349418	0.281908	0.440902
China	2.11679	-2.48521	2.5293	-1.46586	0.825108	-1.4193	-2.49889	0.117195	0.379586	-0.679052	-1.3892	1.97245	-1.04799	-1.83306	-0.977319	1.90653	-0.950051	-1.94443	-2.4232	-1.6086
Vietnam	2.11991	-2.44111	2.49285	-1.47595	0.829424	-1.39918	-2.49641	0.137124	0.333937	-0.107859	-1.42248	1.91478	-1.02458	-1.71367	-0.97326	1.94734	-0.951867	-1.92904	-2.41969	-1.58808
Japan	2.11292	-2.35969	2.57333	-1.47083	0.829887	-1.42213	-2.49977	0.141981	0.028935	-0.524459	-1.41488	1.58449	-1.13916	-1.93046	-0.981182	1.88914	-0.946189	-1.93783	-2.42202	-1.54843
Mexico	-0.130771	-0.231882	-0.417007	1.1943	0.49241	-0.244651	0.662195	-0.617195	1.23138	-1.23098	-0.0542809	0.123731	1.1525	-0.525673	0.665872	-0.379314	0.89281	0.814499	0.467761	0.885988
PuertoRico	-0.151658	0.974316	-0.134668	1.01715	0.422694	-0.144851	0.700994	-0.54739	1.64327	-0.245273	-0.323339	-0.262027	1.15412	0.555349	0.59484	-0.44691	0.911849	0.7228	0.485824	0.766043
Colombia	-0.169297	0.0476745	-0.472553	0.996151	0.406326	-0.303129	0.647763	-0.642521	1.02713	0.370249	-0.258887	0.40894	1.27383	0.289903	0.579297	-0.518949	0.901271	0.752466	0.485384	0.791247
Peru	-0.0437956	-0.688394	-0.801107	1.34863	0.592107	-0.333818	0.715069	-0.594246	1.82195	-2.88182	0.257224	-1.30186	1.25992	-1.63378	0.635218	-0.443966	0.926752	0.92081	0.479923	1.13994
