## Additional file 4 for "Polygenic risk scores based on European GWAS correlate to disease prevalence differences around the world"

### Sheet: Sheet1
Nationality	Coronary Artery Disease	Alzheimer's Disease	Parkinson's Disease	Type 2 Diabetes	Obesity	Poly Cystic Ovarian Syndrome	Chronic Kidney Disease	Asthma	Type 1 Diabetes	Psoriasis	Rheumatoid Arthritis	Inflammatory Bowel Disease	Crohn's Disease	Multiple Sclerosis	Attention Deficit Hyperactivity Disorder	Anxiety Disorders	Autism Spectrum Disorders	Bipolar Disorder	Schizophrenia	Major Depressive Disorder
Kenya	2.28	0.6	0.06	4	7.1	0.33	5.86	2.81	0.25	0.15	0.28	0.01	0.01	0.01	0.6	3.52	0.39	0.62	0.22	3.51
Nigeria	1.96	0.45	0.07	4.3	8.9	0.35	6.79	3.68	0.25	0.24	0.07	0.01	0.01	0.02	0.62	3.03	0.37	0.56	0.23	2.6
SierraLeone	2.32	0.5	0.07	4.8	8.7	0.33	6.55	2.81	0.2	0.22	0.07	0.01	0.01	0.02	0.6	3.72	0.38	0.55	0.21	3.19
Gambia	2.4	0.51	0.08	5.8	10.3	0.33	6.74	2.87	0.22	0.22	0.07	0.01	0.01	0.02	0.6	3.41	0.38	0.56	0.22	4.46
Greece	1.78	0.68	0.13	9.1	24.9	1.96	7.69	5.79	0.63	2.14	0.24	0.09	0.09	0.05	1.41	6.31	0.61	0.99	0.3	4.42
Italy	2.18	0.8	0.14	8.5	19.9	4.17	6.29	4.33	0.75	2.03	0.24	0.24	0.24	0.1	1.22	5.98	0.61	0.96	0.31	2.75
Spain	1.86	0.7	0.14	9.4	23.8	1.78	5.69	4.95	0.79	2.06	0.25	0.15	0.15	0.1	2.99	5.36	0.64	1.02	0.29	4.05
France	1.79	0.71	0.13	8	21.6	1.69	5.99	7.22	0.6	2.76	0.26	0.15	0.15	0.11	1.65	6.91	0.5	1	0.3	3.07
Hungary	3.53	0.83	0.09	10	26.4	0.11	8.33	3.56	0.39	0.45	0.24	0.36	0.36	0.05	1.14	3.67	0.4	0.58	0.31	1.87
Poland	2.32	0.84	0.12	9.5	23.1	0.14	8.02	5.88	0.34	0.55	0.31	0.19	0.19	0.07	1.18	3.35	0.41	0.6	0.32	1.3
Germany	2.19	0.74	0.14	7.4	22.3	1.54	6.41	4.55	0.61	1.64	0.25	0.24	0.24	0.1	0.7	6.81	0.63	0.82	0.29	2.62
Denmark	1.95	0.66	0.13	6.1	19.7	1.74	6.48	5.29	0.68	2.21	0.35	0.25	0.25	0.14	1.02	5.39	0.47	1.04	0.27	2.68
UnitedKingdom	1.8	0.63	0.14	7.7	27.8	2.03	5.71	10.07	0.7	1.92	0.43	0.26	0.26	0.14	1.38	4.9	0.81	1.2	0.27	3.33
Pakistan	4.28	0.46	0.07	9.8	8.6	0.36	8.83	1.77	0.25	0.31	0.32	0.02	0.02	0.02	0.68	3.61	0.31	0.4	0.29	2.94
India	3.56	0.43	0.08	7.8	3.9	0.62	9.37	2.75	0.26	0.36	0.25	0.02	0.02	0.02	0.59	3.04	0.3	0.36	0.29	2.61
Srilanka	1.95	0.64	0.12	7.9	5.2	1.69	12.14	3.73	0.1	0.27	0.1	0.01	0.01	0.01	0.96	4.25	0.34	0.35	0.32	1.57
Bangladesh	3.49	0.52	0.07	8	3.6	0.31	7.01	1.43	0.23	0.29	0.32	0.02	0.02	0.02	0.81	3.27	0.3	0.4	0.28	3.61
China	2.49	0.84	0.16	9.4	6.2	0.76	8.7	2.11	0.12	0.47	0.23	0.05	0.05	0.01	2.22	3.39	0.4	0.19	0.33	1.51
Vietnam	1.75	0.64	0.11	4.9	2.1	1.09	10.39	3.23	0.09	0.16	0.11	0.02	0.02	0.01	0.96	2.39	0.33	0.35	0.34	1.14
Japan	1.18	0.86	0.08	10.1	4.3	3.37	9.49	4.22	0.41	0.29	0.27	0.32	0.32	0.02	1.63	2.54	0.74	0.7	0.33	1.69
Mexico	2.17	0.55	0.1	10.4	28.9	1.92	14.3	2.95	0.14	0.15	0.46	0.04	0.04	0.02	1.19	3.74	0.4	0.97	0.3	2.88
PuertoRico	3.79	0.6	0.1	10.3	NA	1.21	10.28	9.05	0.29	0.34	0.3	0.03	0.03	0.02	3.23	4.69	0.37	1	0.31	2.1
Colombia	1.91	0.63	0.09	8	22.3	1.12	10.59	3.68	0.16	0.13	0.29	0.03	0.03	0.02	1.35	4.98	0.36	0.78	0.3	1.5
Peru	1.14	0.58	0.11	6.9	19.7	1.61	10.29	4.56	0.19	0.74	0.26	0.02	0.02	0.02	2.23	5.84	0.36	0.97	0.29	1.38
